# Temporal genomic analysis of *Plasmodium falciparum* reveals increased prevalence of mutations associated with delayed clearance following treatment with artemisinin-lumefantrine in Choma District, Southern Province, Zambia

**DOI:** 10.1101/2024.06.05.24308497

**Authors:** Abebe A. Fola, Tamaki Kobayashi, Timothy Shields, Harry Hamapumbu, Michael Musonda, Ben Katowa, Japhet Matoba, Jennifer C. Stevenson, Douglas E. Norris, Philip E. Thuma, Amy Wesolowski, William J. Moss, Jonathan J. Juliano, Jeffrey A. Bailey, Southern and Central Africa International Center of Excellence for Malaria Research (ICEMR)

**Author notes:** Corresponding Author Abebe A. Fola, 55 Claverick Street., RM#314A, Department of Pathology and Laboratory Medicine, Brown University. Co-senior author (Jonathan J. Juliano, Jeffrey A. Bailey).

## Abstract

The emergence of antimalarial drug resistance is an impediment to malaria control and elimination in Africa. Analysis of temporal trends in molecular markers of resistance is critical to inform policy makers and guide malaria treatment guidelines. In a low and seasonal transmission region of southern Zambia, we successfully genotyped 85.5% (389/455) of *Plasmodium falciparum* samples collected between 2013-2018 from 8 spatially clustered health centres using molecular inversion probes (MIPs) targeting key drug resistance genes. Aside from one sample carrying K13 R622**I**, none of the isolates carried other World Health Organization-validated or candidate artemisinin partial resistance (ART-R) mutations in K13. However, 13% (CI, 9.6-17.2) of isolates had the AP2MU S160**N** mutation, which has been associated with delayed clearance following artemisinin combination therapy in Africa. This mutation increased in prevalence between 2015-2018 and bears a genomic signature of selection. During this time period, there was an increase in the MDR1 N**F**D haplotype that is associated with reduced susceptibility to lumefantrine. Sulfadoxine-pyrimethamine polymorphisms were near fixation. While validated ART-R mutations are rare, a mutation associated with slow parasite clearance in Africa appears to be under selection in southern Zambia.
