## Supplementary Tables for "Temporal genomic analysis of *Plasmodium falciparum* reveals increased prevalence of mutations associated with delayed clearance following treatment with artemisinin-lumefantrine in Choma District, Southern Province, Zambia"

### Sheet: Table S1
Table S1. Prevalence of key antimalarial resistance mutations by site and year
Health center	Marker		2012-13	2014	2015	2016	2017	2018	Marker		2012-13	2014	2015	2016	2017	2018	Marker		2012-13	2014	2015	2016	2017	2018	Marker		2012-13	2014	2015	2016	2017	2018	Marker		2012-13	2014	2015	2016	2017	2018	Marker		2012-13	2014	2015	2016	2017	2018
Chilalantambo	Pfdhps-437G	wildtype	0	0	0	0	0	0	Pfdhps-540E	wildtype	0	2	0	6	1	1	Pfdhfr-51I	wildtype	0	0	0	2	0	0	Pfdhfr-59R	wildtype	0	0	0	2	0	0	Pfdhfr-108N	wildtype	0	0	0	0	0	0	Pfmd1-184F	wildtype	4	7	0	18	8	2
		mutant	5	9		26	17	2		mutant	5	6	0	18	17	1		mutant	4	8	1	27	17	2		mutant	5	8	1	24	15	2		mutant	5	6	1	29	17	3		mutant	1	0	0	11	8	1
		n	5	9		26	17	2		n	5	8	0	24	18	2		n	4	8	1	29	17	2		n	5	8	1	27	17	3		n	5	6	1	29	17	3		n	5	7		29	16	3
		prevalence	100	100	NA	100	100	100		prevalence	100	75	NA	75	94.4444	50		prevalence	100	100	NA	93.1034	100	100		prevalence	100	100	100	88.8889	88.2353	66.6667		prevalence	100	100	100	100	100	100		prevalence	20	0	NA	37.931	50	33.3333
Kabanze	Pfdhps-437G	wildtype	0	0	0	0	0	0	Pfdhps-540E	wildtype	0	0	0	0	0	0	Pfdhfr-51I	wildtype	0	0	0	0	0	0	Pfdhfr-59R	wildtype	0	0	0	0	0	0	Pfdhfr-108N	wildtype	0	0	0	0	0	0	Pfmd1-184F	wildtype	0	0	0	3	2	0
		mutant	0	0	0	5	8	0		mutant	0	0	0	7	6	0		mutant	0	0	0	7	8	0		mutant	0	0	0	7	8	0		mutant	0	0	0	7	8	0		mutant	0	0	0	3	5	0
		n	0	0	0	5	8	0		n	0	0	0	7	6	0		n	0	0	0	7	8	0		n	0	0	0	7	8	0		n	0	0	0	7	8	0		n	0	0	0	6	7	0
		prevalence	NA	NA	NA	100	100	NA		prevalence	NA	NA	NA	100	100	NA		prevalence	NA	NA	NA	100	100	NA		prevalence	NA	NA	NA	100	100	NA		prevalence	NA	NA	NA	100	100	NA		prevalence	NA	NA	NA	50	71.4286	NA
Kamwanu	Pfdhps-437G	wildtype	0	0	0	0	0	0	Pfdhps-540E	wildtype	0	0	0	0	3	0	Pfdhfr-51I	wildtype	0	0	0	0	0	0	Pfdhfr-59R	wildtype	0	0	0	0	0	0	Pfdhfr-108N	wildtype	0	0	0	0	0	0	Pfmd1-184F	wildtype	0	0	0	0	12	0
		mutant	0	0	0	0	20	0		mutant	0	0	0	0	14	0		mutant	0	0	0	0	0	20		mutant	0	0	0	0	0	20		mutant	0	0	0	0	20	0		mutant	0	0	0	0	7	0
		n	0	0	0	0	20	0		n	0	0	0	0	17	0		n	0	0	0	0	0	20		n	0	0	0	0	0	20		n	0	0	0	0	20	0		n	0	0	0	0	19	0
		prevalence	NA	NA	NA	NA	100	NA		prevalence	NA	NA	NA	NA	100	NA		prevalence	NA	NA	NA	NA	NA	100		prevalence	NA	NA	NA	NA	NA	100		prevalence	NA	NA	NA	NA	100	100		prevalence	NA	NA	NA	NA	36.8421	100
Mangunza	Pfdhps-437G	wildtype	0	0	0	0	0	0	Pfdhps-540E	wildtype	0	0	0	3	3	0	Pfdhfr-51I	wildtype	0	0	0	0	0	0	Pfdhfr-59R	wildtype		4			1		Pfdhfr-108N	wildtype		4		1			Pfmd1-184F	wildtype		6		28	3	0
		mutant	3	8	2	40	15	0		mutant	3	9	2	36	11	0		mutant	3	5	2	40	14	0		mutant	3	4	1	35	12	0		mutant	3	5	2	38	15	0		mutant	3	3	2	13	13	0
		n	3	8	2	40	15	0		n	3	9	2	39	14	0		n	3	9	2	40	15	0		n	3	5	2	39	13	0		n	3	9	2	39	15	0		n	3	9	2	41	16	0
		prevalence	100	100	100	100	100	NA		prevalence	100	100	100	92.3077	78.5714	NA		prevalence	100	55.5556	100	100	93.3333	NA		prevalence	100	80	50	89.7436	92.3077	NA		prevalence	100	55.5556	100	97.4359	100	NA		prevalence	100	33.3333	100	31.7073	81.25	NA
Mapanza	Pfdhps-437G	wildtype	0	0	0	0	0	0	Pfdhps-540E	wildtype	0	0	0	2	2	0	Pfdhfr-51I	wildtype	0	0	0	0	0	0	Pfdhfr-59R	wildtype	0	0	0	1	4	0	Pfdhfr-108N	wildtype	0	0	0	1	4	0	Pfmd1-184F	wildtype	0	0	0	15	22	1
		mutant	0	0	0	15	33	4		mutant	0	0	0	15	28	4		mutant	0	0	0	17	32	5		mutant	0	0	0	15	28	5		mutant	0	0	0	17	32	4		mutant	0	0	0	4	10	4
		n	0	0	0	15	33	4		n	0	0	0	17	30	4		n	0	0	0	17	32	5		n	0	0	0	16	32	5		n	0	0	0	17	32	4		n	0	0	0	19	29	4
		prevalence	NA	NA	NA	100	100	100		prevalence	NA	NA	NA	88.2353	93.3333	100		prevalence	NA	NA	NA	100	100	100		prevalence	NA	NA	NA	93.75	87.5	100		prevalence	NA	NA	NA	100	100	100		prevalence	NA	NA	NA	21.0526	34.4828	100
Mbabala	Pfdhps-437G	wildtype	0	0	0	0	0	0	Pfdhps-540E	wildtype	0	0	0	0	0	0	Pfdhfr-51I	wildtype	0	0	0	0	0	1	Pfdhfr-59R	wildtype	0	0	0	0	0	1	Pfdhfr-108N	wildtype	0	0	0	0	0	0	Pfmd1-184F	wildtype	0	0	0	0	1	8
		mutant	0	0	0	2	15	17		mutant	0	0	0	0	2	15		mutant	0	0	0	0	2	14		mutant	0	0	0	0	2	14		mutant	0	0	0	0	2	16		mutant	0	0	0	0	1	6
		n	0	0	0	2	15	17		n	0	0	0	0	2	15		n	0	0	0	2	2	15		n	0	0	0	2	2	15		n	0	0	0	2	2	16		n	0	0	0	0	2	14
		prevalence	NA	NA	NA	100	100	100		prevalence	NA	NA	NA	NA	100	13.3333		prevalence	NA	NA	NA	0	100	93.3333		prevalence	NA	NA	NA	0	100	93.3333		prevalence	NA	NA	NA	0	100	100		prevalence	NA	NA	NA	NA	50	42.8571
MM Hospital	Pfdhps-437G	wildtype	0	0	0	0	0	0	Pfdhps-540E	wildtype	0	0	0	2	1	0	Pfdhfr-51I	wildtype	0	0	0	0	0	0	Pfdhfr-59R	wildtype	0	0	0	0	0	0	Pfdhfr-108N	wildtype	0	0	0	0	0	0	Pfmd1-184F	wildtype	1		1	4	4	1
		mutant	2		2	6	5	1		mutant	2	0	2	4	4	0		mutant	2	0	2	5	6	1		mutant	2		2	5	5	1		mutant	2	0	2	6	4			mutant	2		1	2
		n	2		2	6	5	1		n	2	0	2	6	5	0		n	2	0	2	5	6	1		n	2		2	5	5	1		n	2	0	2	6	4			n	2		2	6	4	1
		prevalence	100	NA	100	100	100	100		prevalence	100	NA	100	66.67	80	NA		prevalence	100	NA	100	100	100	100		prevalence	100	NA	100	100	100	100		prevalence	100	NA	100	100	100	NA		prevalence	100	NA	50	100	0	NA
Nalube	Pfdhps-437G	wildtype	0	0	0	0	0	0	Pfdhps-540E	wildtype	0	0	0	7	0	0	Pfdhfr-51I	wildtype	0	0	0	0	0	0	Pfdhfr-59R	wildtype	0	0	0	0	0	0	Pfdhfr-108N	wildtype	0	0	0	0	0	0	Pfmd1-184F	wildtype	1	2	1	17	4
		mutant		4	1	25	9	3		mutant	0	5	1	20	8	3		mutant	1	6	1	32	8	3		mutant	0	6	1	28	8	3		mutant	1	6	1	32	8	3		mutant		3		11	4	1
		n		4	1	25	9	3		n	0	5	1	27	8	3		n	1	6	1	32	8	3		n	0	6	1	32	8	3		n	1	6	1	32	8	3		n	1	5	1	28	8	1
		prevalence	NA	100	100	100	100	100		prevalence	NA	100	100	74.0741	100	100		prevalence	100	100	100	100	100	100		prevalence	NA	100	100	87.5	100	100		prevalence	100	100	100	100	100	100		prevalence	100	60	0	39.2857	50	100
Simaubi	Pfdhps-437G	wildtype	0	0	0	0	0	0	Pfdhps-540E	wildtype	0	0	3	3	1	7	Pfdhfr-51I	wildtype	0	0	0	0	0	0	Pfdhfr-59R	wildtype	0	0	0	0	0	0	Pfdhfr-108N	wildtype	0	0	0	0	0	0	Pfmd1-184F	wildtype			1	8	9
		mutant			4	16	13	0		mutant	0	0	1	13	14	28		mutant			4	17	13	0		mutant			4	15	13	0		mutant			4	17	13	0		mutant			2	8	4
		n			4	16	13			n	0	0	4	16	15	35		n			4	17	13			n			4	16	13			n			4	17	13	0		n			3	16	13
		prevalence	NA	NA	100	100	100	NA		prevalence	NA	NA	25	81.25	93.3333	80		prevalence	NA	NA	100	100	100	NA		prevalence	NA	NA	100	93.75	100	NA		prevalence	NA	NA	100	100	100	NA		prevalence	NA	NA	66.6667	50	30.7692	NA

### Sheet: Sheet1
Table S2, Loci under selection as detected by iHS
Gene ID	source_id	Organism	Genomic Location(s)	Product Description
PF3D7_0101500	PF3D7_0101500.1	Plasmodium falciparum 3D7	Pf3D7_01_v3: 78,241 - 79,891 (+)	erythrocyte membrane protein 1 (PfEMP1), exon 2, pseudogene
PF3D7_0101600	PF3D7_0101600.1	Plasmodium falciparum 3D7	Pf3D7_01_v3: 81,765 - 83,106 (-)	rifin
PF3D7_0101700	PF3D7_0101700.1	Plasmodium falciparum 3D7	Pf3D7_01_v3: 84,791 - 86,152 (-)	erythrocyte membrane protein 1 (PfEMP1), exon 2, pseudogene
PF3D7_0101800	PF3D7_0101800.1	Plasmodium falciparum 3D7	Pf3D7_01_v3: 87,203 - 88,177 (-)	stevor
PF3D7_0101900	PF3D7_0101900.1	Plasmodium falciparum 3D7	Pf3D7_01_v3: 90,242 - 91,420 (-)	rifin
PF3D7_0222400	PF3D7_0222400.1	Plasmodium falciparum 3D7	Pf3D7_02_v3: 886,625 - 887,802 (+)	rifin, pseudogene
PF3D7_0222500	PF3D7_0222500.1	Plasmodium falciparum 3D7	Pf3D7_02_v3: 889,660 - 890,745 (+)	rifin
PF3D7_0222600	PF3D7_0222600.1	Plasmodium falciparum 3D7	Pf3D7_02_v3: 892,856 - 894,206 (+)	rifin
PF3D7_0222700	PF3D7_0222700.1	Plasmodium falciparum 3D7	Pf3D7_02_v3: 896,226 - 897,420 (+)	rifin
PF3D7_0222800	PF3D7_0222800.1	Plasmodium falciparum 3D7	Pf3D7_02_v3: 899,430 - 900,445 (+)	stevor
PF3D7_0222900	PF3D7_0222900.1	Plasmodium falciparum 3D7	Pf3D7_02_v3: 901,494 - 902,853 (+)	erythrocyte membrane protein 1 (PfEMP1), exon 2, pseudogene
PF3D7_0223100	PF3D7_0223100.1	Plasmodium falciparum 3D7	Pf3D7_02_v3: 904,551 - 905,775 (+)	rifin
PF3D7_0223200	PF3D7_0223200.1	Plasmodium falciparum 3D7	Pf3D7_02_v3: 907,678 - 908,861 (+)	rifin
PF3D7_0223300	PF3D7_0223300.1	Plasmodium falciparum 3D7	Pf3D7_02_v3: 909,350 - 911,054 (+)	erythrocyte membrane protein 1 (PfEMP1), exon 2
PF3D7_0223400	PF3D7_0223400.1	Plasmodium falciparum 3D7	Pf3D7_02_v3: 913,244 - 914,457 (+)	rifin
PF3D7_0223500	PF3D7_0223500.1	Plasmodium falciparum 3D7	Pf3D7_02_v3: 916,352 - 923,648 (-)	erythrocyte membrane protein 1, PfEMP1
PF3D7_0300100	PF3D7_0300100.1	Plasmodium falciparum 3D7	Pf3D7_03_v3: 36,965 - 44,482 (+)	erythrocyte membrane protein 1, PfEMP1
PF3D7_0300200	PF3D7_0300200.1	Plasmodium falciparum 3D7	Pf3D7_03_v3: 46,369 - 47,579 (-)	rifin
PF3D7_0300300	PF3D7_0300300.1	Plasmodium falciparum 3D7	Pf3D7_03_v3: 49,772 - 51,152 (-)	erythrocyte membrane protein 1 (PfEMP1), exon 2, pseudogene
PF3D7_0300400	PF3D7_0300400.1	Plasmodium falciparum 3D7	Pf3D7_03_v3: 52,280 - 53,273 (-)	stevor
PF3D7_0300500	PF3D7_0300500.1	Plasmodium falciparum 3D7	Pf3D7_03_v3: 55,390 - 56,584 (-)	rifin
PF3D7_0300600	PF3D7_0300600.1	Plasmodium falciparum 3D7	Pf3D7_03_v3: 58,307 - 58,519 (-)	Plasmodium exported protein, unknown function, fragment
PF3D7_0300700	PF3D7_0300700.1	Plasmodium falciparum 3D7	Pf3D7_03_v3: 61,445 - 62,714 (+)	rifin
PF3D7_0324400	PF3D7_0324400.1	Plasmodium falciparum 3D7	Pf3D7_03_v3: 1,015,795 - 1,016,942 (+)	rifin
PF3D7_0324500	PF3D7_0324500.1	Plasmodium falciparum 3D7	Pf3D7_03_v3: 1,018,874 - 1,019,973 (+)	rifin
PF3D7_0324600	PF3D7_0324600.1	Plasmodium falciparum 3D7	Pf3D7_03_v3: 1,021,998 - 1,023,008 (+)	stevor
PF3D7_0324700	PF3D7_0324700.1	Plasmodium falciparum 3D7	Pf3D7_03_v3: 1,024,030 - 1,025,411 (+)	erythrocyte membrane protein 1 (PfEMP1), exon 2, pseudogene
PF3D7_0324800	PF3D7_0324800.1	Plasmodium falciparum 3D7	Pf3D7_03_v3: 1,027,571 - 1,028,929 (+)	rifin
PF3D7_0324900	PF3D7_0324900.1	Plasmodium falciparum 3D7	Pf3D7_03_v3: 1,030,822 - 1,038,254 (-)	erythrocyte membrane protein 1, PfEMP1
PF3D7_0421200	PF3D7_0421200.1	Plasmodium falciparum 3D7	Pf3D7_04_v3: 967,087 - 968,273 (+)	rifin
PF3D7_0421300	PF3D7_0421300.1	Plasmodium falciparum 3D7	Pf3D7_04_v3: 969,031 - 976,591 (-)	erythrocyte membrane protein 1, PfEMP1
PF3D7_0421400	PF3D7_0421400.1	Plasmodium falciparum 3D7	Pf3D7_04_v3: 979,914 - 980,048 (+)	Plasmodium RNA of unknown function RUF6
PF3D7_0421500	PF3D7_0421500.1	Plasmodium falciparum 3D7	Pf3D7_04_v3: 981,823 - 982,990 (-)	rifin, pseudogene
PF3D7_0422100	PF3D7_0422100.1	Plasmodium falciparum 3D7	Pf3D7_04_v3: 1,001,207 - 1,003,506 (+)	transmembrane emp24 domain-containing protein, putative
PF3D7_0422200	PF3D7_0422200.1	Plasmodium falciparum 3D7	Pf3D7_04_v3: 1,003,768 - 1,018,837 (-)	erythrocyte membrane-associated antigen
PF3D7_0422300	PF3D7_0422300.1	Plasmodium falciparum 3D7	Pf3D7_04_v3: 1,020,961 - 1,025,057 (+)	alpha tubulin 2
PF3D7_0422400	PF3D7_0422400.1	Plasmodium falciparum 3D7	Pf3D7_04_v3: 1,025,510 - 1,027,735 (+)	40S ribosomal protein S19
PF3D7_0422500	PF3D7_0422500.1	Plasmodium falciparum 3D7	Pf3D7_04_v3: 1,029,062 - 1,038,336 (+)	pre-mRNA-splicing helicase BRR2, putative
PF3D7_0422600	PF3D7_0422600.1	Plasmodium falciparum 3D7	Pf3D7_04_v3: 1,038,409 - 1,039,295 (-)	conserved Plasmodium protein, unknown function
PF3D7_0422700	PF3D7_0422700.1	Plasmodium falciparum 3D7	Pf3D7_04_v3: 1,039,634 - 1,041,812 (+)	eukaryotic initiation factor 4A-III, putative
PF3D7_0422800	PF3D7_0422800.1	Plasmodium falciparum 3D7	Pf3D7_04_v3: 1,042,564 - 1,044,896 (+)	serpentine receptor 12, putative
PF3D7_0422900	PF3D7_0422900.1	Plasmodium falciparum 3D7	Pf3D7_04_v3: 1,045,301 - 1,046,988 (+)	methyltransferase, putative
PF3D7_0423000	PF3D7_0423000.1	Plasmodium falciparum 3D7	Pf3D7_04_v3: 1,047,470 - 1,048,843 (+)	conserved Plasmodium protein, unknown function
PF3D7_0423100	PF3D7_0423100.1	Plasmodium falciparum 3D7	Pf3D7_04_v3: 1,048,879 - 1,050,294 (-)	AP-4 complex subunit sigma, putative
PF3D7_0423200	PF3D7_0423200.1	Plasmodium falciparum 3D7	Pf3D7_04_v3: 1,050,249 - 1,051,258 (+)	BSD-domain protein, putative
PF3D7_0423300	PF3D7_0423300.1	Plasmodium falciparum 3D7	Pf3D7_04_v3: 1,051,095 - 1,053,352 (-)	conserved Plasmodium protein, unknown function
PF3D7_0423400	PF3D7_0423400.1	Plasmodium falciparum 3D7	Pf3D7_04_v3: 1,055,314 - 1,056,674 (+)	apical asparagine-rich protein AARP
PF3D7_0423500	PF3D7_0423500.1	Plasmodium falciparum 3D7	Pf3D7_04_v3: 1,058,888 - 1,061,603 (+)	glideosome associated protein with multiple membrane spans 2
PF3D7_0423600	PF3D7_0423600.1	Plasmodium falciparum 3D7	Pf3D7_04_v3: 1,061,719 - 1,067,023 (-)	conserved Plasmodium protein, unknown function
PF3D7_0423700	PF3D7_0423700.1	Plasmodium falciparum 3D7	Pf3D7_04_v3: 1,069,829 - 1,072,039 (-)	early transcribed membrane protein 4
PF3D7_0423800	PF3D7_0423800.1	Plasmodium falciparum 3D7	Pf3D7_04_v3: 1,075,910 - 1,077,829 (+)	cysteine-rich protective antigen
PF3D7_0425500	PF3D7_0425500.1	Plasmodium falciparum 3D7	Pf3D7_04_v3: 1,146,672 - 1,147,697 (-)	stevor
PF3D7_0425600	PF3D7_0425600.1	Plasmodium falciparum 3D7	Pf3D7_04_v3: 1,149,274 - 1,150,188 (+)	rifin, pseudogene
PF3D7_0425700	PF3D7_0425700.1	Plasmodium falciparum 3D7	Pf3D7_04_v3: 1,152,504 - 1,153,633 (-)	rifin
PF3D7_0425800	PF3D7_0425800.1	Plasmodium falciparum 3D7	Pf3D7_04_v3: 1,156,423 - 1,167,821 (+)	erythrocyte membrane protein 1, PfEMP1
PF3D7_0425900	PF3D7_0425900.1	Plasmodium falciparum 3D7	Pf3D7_04_v3: 1,169,521 - 1,171,286 (+)	rifin
PF3D7_0426000	PF3D7_0426000.1	Plasmodium falciparum 3D7	Pf3D7_04_v3: 1,173,053 - 1,180,226 (-)	erythrocyte membrane protein 1, PfEMP1
PF3D7_0500100	PF3D7_0500100.1	Plasmodium falciparum 3D7	Pf3D7_05_v3: 20,929 - 28,456 (+)	erythrocyte membrane protein 1, PfEMP1
PF3D7_0532900	PF3D7_0532900.1	Plasmodium falciparum 3D7	Pf3D7_05_v3: 1,326,245 - 1,327,429 (+)	rifin
PF3D7_0600300	PF3D7_0600300.1	Plasmodium falciparum 3D7	Pf3D7_06_v3: 15,065 - 16,410 (-)	rifin
PF3D7_0600400	PF3D7_0600400.1	Plasmodium falciparum 3D7	Pf3D7_06_v3: 17,777 - 23,068 (-)	erythrocyte membrane protein 1, PfEMP1
PF3D7_0600500	PF3D7_0600500.1	Plasmodium falciparum 3D7	Pf3D7_06_v3: 26,557 - 27,830 (+)	rifin
PF3D7_0600600	PF3D7_0600600.1	Plasmodium falciparum 3D7	Pf3D7_06_v3: 29,618 - 31,484 (-)	erythrocyte membrane protein 1 (PfEMP1), exon 2
PF3D7_0632200	PF3D7_0632200.1	Plasmodium falciparum 3D7	Pf3D7_06_v3: 1,341,307 - 1,342,595 (-)	rifin
PF3D7_0632250	PF3D7_0632250.1	Plasmodium falciparum 3D7	Pf3D7_06_v3: 1,345,452 - 1,345,655 (+)	Plasmodium exported protein, unknown function, fragment, pseudogene
PF3D7_0632300	PF3D7_0632300.1	Plasmodium falciparum 3D7	Pf3D7_06_v3: 1,347,341 - 1,348,571 (+)	rifin
PF3D7_0632400	PF3D7_0632400.1	Plasmodium falciparum 3D7	Pf3D7_06_v3: 1,350,724 - 1,352,087 (+)	rifin
PF3D7_0632500	PF3D7_0632500.1	Plasmodium falciparum 3D7	Pf3D7_06_v3: 1,353,946 - 1,366,430 (-)	erythrocyte membrane protein 1, PfEMP1
PF3D7_0632600	PF3D7_0632600.1	Plasmodium falciparum 3D7	Pf3D7_06_v3: 1,367,912 - 1,369,107 (+)	rifin, pseudogene
PF3D7_0632700	PF3D7_0632700.1	Plasmodium falciparum 3D7	Pf3D7_06_v3: 1,371,501 - 1,372,861 (+)	rifin
PF3D7_0632800	PF3D7_0632800.1	Plasmodium falciparum 3D7	Pf3D7_06_v3: 1,374,797 - 1,382,627 (-)	erythrocyte membrane protein 1, PfEMP1
PF3D7_0700100	PF3D7_0700100.1	Plasmodium falciparum 3D7	Pf3D7_07_v3: 20,307 - 28,083 (+)	erythrocyte membrane protein 1, PfEMP1
PF3D7_0711800	PF3D7_0711800.1	Plasmodium falciparum 3D7	Pf3D7_07_v3: 523,147 - 523,281 (+)	Plasmodium RNA of unknown function RUF6
PF3D7_0711900	PF3D7_0711900.1	Plasmodium falciparum 3D7	Pf3D7_07_v3: 525,063 - 526,320 (-)	rifin, pseudogene
PF3D7_0712000	PF3D7_0712000.1	Plasmodium falciparum 3D7	Pf3D7_07_v3: 527,338 - 535,131 (-)	erythrocyte membrane protein 1, PfEMP1
PF3D7_0712100	PF3D7_0712100.1	Plasmodium falciparum 3D7	Pf3D7_07_v3: 538,520 - 538,654 (+)	Plasmodium RNA of unknown function RUF6
PF3D7_0712200	PF3D7_0712200.1	Plasmodium falciparum 3D7	Pf3D7_07_v3: 540,343 - 541,541 (-)	rifin, pseudogene
PF3D7_0712300	PF3D7_0712300.1	Plasmodium falciparum 3D7	Pf3D7_07_v3: 542,906 - 550,520 (-)	erythrocyte membrane protein 1, PfEMP1
PF3D7_0712400	PF3D7_0712400.1	Plasmodium falciparum 3D7	Pf3D7_07_v3: 552,158 - 559,078 (-)	erythrocyte membrane protein 1, PfEMP1
PF3D7_0712500	PF3D7_0712500.1	Plasmodium falciparum 3D7	Pf3D7_07_v3: 562,906 - 564,160 (-)	rifin, pseudogene
PF3D7_0712600	PF3D7_0712600.1	Plasmodium falciparum 3D7	Pf3D7_07_v3: 566,726 - 574,308 (-)	erythrocyte membrane protein 1, PfEMP1
PF3D7_0712700	PF3D7_0712700.1	Plasmodium falciparum 3D7	Pf3D7_07_v3: 577,945 - 578,079 (+)	Plasmodium RNA of unknown function RUF6
PF3D7_0712800	PF3D7_0712800.1	Plasmodium falciparum 3D7	Pf3D7_07_v3: 581,386 - 588,923 (-)	erythrocyte membrane protein 1, PfEMP1
PF3D7_0712900	PF3D7_0712900.1	Plasmodium falciparum 3D7	Pf3D7_07_v3: 590,326 - 597,733 (-)	erythrocyte membrane protein 1, PfEMP1
PF3D7_0731900	PF3D7_0731900.1	Plasmodium falciparum 3D7	Pf3D7_07_v3: 1,382,410 - 1,383,524 (+)	rifin, pseudogene
PF3D7_0732000	PF3D7_0732000.1	Plasmodium falciparum 3D7	Pf3D7_07_v3: 1,385,635 - 1,386,626 (+)	stevor
PF3D7_0732100	PF3D7_0732100.1	Plasmodium falciparum 3D7	Pf3D7_07_v3: 1,387,753 - 1,389,037 (+)	erythrocyte membrane protein 1 (PfEMP1), pseudogene
PF3D7_0732200	PF3D7_0732200.1	Plasmodium falciparum 3D7	Pf3D7_07_v3: 1,390,711 - 1,392,043 (+)	rifin
PF3D7_0732300	PF3D7_0732300.1	Plasmodium falciparum 3D7	Pf3D7_07_v3: 1,396,437 - 1,397,639 (-)	rifin
PF3D7_0732400	PF3D7_0732400.1	Plasmodium falciparum 3D7	Pf3D7_07_v3: 1,399,452 - 1,400,682 (-)	rifin
PF3D7_0732500	PF3D7_0732500.1	Plasmodium falciparum 3D7	Pf3D7_07_v3: 1,402,623 - 1,403,978 (-)	rifin
PF3D7_0732600	PF3D7_0732600.1	Plasmodium falciparum 3D7	Pf3D7_07_v3: 1,406,853 - 1,407,065 (+)	Plasmodium exported protein, unknown function, fragment
PF3D7_0732700	PF3D7_0732700.1	Plasmodium falciparum 3D7	Pf3D7_07_v3: 1,408,781 - 1,409,975 (+)	rifin
PF3D7_0732800	PF3D7_0732800.1	Plasmodium falciparum 3D7	Pf3D7_07_v3: 1,410,435 - 1,412,231 (+)	erythrocyte membrane protein 1 (PfEMP1), exon 2
PF3D7_0732900	PF3D7_0732900.1	Plasmodium falciparum 3D7	Pf3D7_07_v3: 1,414,434 - 1,415,683 (+)	rifin
PF3D7_0733000	PF3D7_0733000.1	Plasmodium falciparum 3D7	Pf3D7_07_v3: 1,417,588 - 1,426,234 (-)	erythrocyte membrane protein 1, PfEMP1
PF3D7_0833100	PF3D7_0833100.1	Plasmodium falciparum 3D7	Pf3D7_08_v3: 1,420,818 - 1,422,077 (-)	rifin
PF3D7_0833150	PF3D7_0833150.1	Plasmodium falciparum 3D7	Pf3D7_08_v3: 1,424,993 - 1,425,205 (+)	Plasmodium exported protein, unknown function, fragment, pseudogene
PF3D7_0833200	PF3D7_0833200.1	Plasmodium falciparum 3D7	Pf3D7_08_v3: 1,426,884 - 1,428,135 (+)	rifin
PF3D7_0833300	PF3D7_0833300.1	Plasmodium falciparum 3D7	Pf3D7_08_v3: 1,429,330 - 1,430,514 (+)	erythrocyte membrane protein 1 (PfEMP1), exon 2, pseudogene
PF3D7_0833400	PF3D7_0833400.1	Plasmodium falciparum 3D7	Pf3D7_08_v3: 1,432,696 - 1,433,932 (+)	rifin
PF3D7_0833500	PF3D7_0833500.1	Plasmodium falciparum 3D7	Pf3D7_08_v3: 1,435,794 - 1,443,449 (-)	erythrocyte membrane protein 1, PfEMP1
PF3D7_0900100	PF3D7_0900100.1	Plasmodium falciparum 3D7	Pf3D7_09_v3: 20,080 - 27,885 (+)	erythrocyte membrane protein 1, PfEMP1
PF3D7_0937500	PF3D7_0937500.1	Plasmodium falciparum 3D7	Pf3D7_09_v3: 1,480,947 - 1,482,211 (-)	rifin
PF3D7_0937600	PF3D7_0937600.1	Plasmodium falciparum 3D7	Pf3D7_09_v3: 1,486,070 - 1,490,187 (+)	erythrocyte membrane protein 1, PfEMP1
PF3D7_0937700	PF3D7_0937700.1	Plasmodium falciparum 3D7	Pf3D7_09_v3: 1,492,373 - 1,493,708 (+)	rifin
PF3D7_0937800	PF3D7_0937800.1	Plasmodium falciparum 3D7	Pf3D7_09_v3: 1,495,579 - 1,503,336 (-)	erythrocyte membrane protein 1, PfEMP1
PF3D7_1040300	PF3D7_1040300.1	Plasmodium falciparum 3D7	Pf3D7_10_v3: 1,609,063 - 1,610,422 (+)	rifin
PF3D7_1040400	PF3D7_1040400.1	Plasmodium falciparum 3D7	Pf3D7_10_v3: 1,612,530 - 1,613,735 (+)	rifin
PF3D7_1040500	PF3D7_1040500.1	Plasmodium falciparum 3D7	Pf3D7_10_v3: 1,615,804 - 1,617,070 (+)	rifin
PF3D7_1040600	PF3D7_1040600.1	Plasmodium falciparum 3D7	Pf3D7_10_v3: 1,619,086 - 1,620,244 (+)	rifin
PF3D7_1040700	PF3D7_1040700.1	Plasmodium falciparum 3D7	Pf3D7_10_v3: 1,622,368 - 1,623,684 (+)	rifin
PF3D7_1040800	PF3D7_1040800.1	Plasmodium falciparum 3D7	Pf3D7_10_v3: 1,625,772 - 1,626,824 (+)	rifin
PF3D7_1040900	PF3D7_1040900.1	Plasmodium falciparum 3D7	Pf3D7_10_v3: 1,628,914 - 1,630,023 (+)	rifin
PF3D7_1041000	PF3D7_1041000.1	Plasmodium falciparum 3D7	Pf3D7_10_v3: 1,632,398 - 1,633,665 (+)	rifin
PF3D7_1041100	PF3D7_1041100.1	Plasmodium falciparum 3D7	Pf3D7_10_v3: 1,635,596 - 1,636,779 (+)	rifin
PF3D7_1041200	PF3D7_1041200.1	Plasmodium falciparum 3D7	Pf3D7_10_v3: 1,639,171 - 1,640,518 (+)	rifin
PF3D7_1041300	PF3D7_1041300.1	Plasmodium falciparum 3D7	Pf3D7_10_v3: 1,642,401 - 1,649,948 (-)	erythrocyte membrane protein 1, PfEMP1
PF3D7_1100100	PF3D7_1100100.1	Plasmodium falciparum 3D7	Pf3D7_11_v3: 24,160 - 31,598 (+)	erythrocyte membrane protein 1, PfEMP1
PF3D7_1100200	PF3D7_1100200.1	Plasmodium falciparum 3D7	Pf3D7_11_v3: 32,666 - 42,386 (-)	erythrocyte membrane protein 1, PfEMP1
PF3D7_1100300	PF3D7_1100300.1	Plasmodium falciparum 3D7	Pf3D7_11_v3: 45,056 - 46,233 (+)	rifin
PF3D7_1100400	PF3D7_1100400.1	Plasmodium falciparum 3D7	Pf3D7_11_v3: 48,112 - 49,307 (+)	rifin
PF3D7_1100500	PF3D7_1100500.1	Plasmodium falciparum 3D7	Pf3D7_11_v3: 51,623 - 52,751 (-)	rifin
PF3D7_1100600	PF3D7_1100600.1	Plasmodium falciparum 3D7	Pf3D7_11_v3: 54,423 - 55,371 (-)	Plasmodium exported protein (PHISTa), unknown function, pseudogene
PF3D7_1100700	PF3D7_1100700.1	Plasmodium falciparum 3D7	Pf3D7_11_v3: 56,792 - 57,840 (+)	stevor, pseudogene
PF3D7_1100800	PF3D7_1100800.1	Plasmodium falciparum 3D7	Pf3D7_11_v3: 59,294 - 60,395 (+)	Pfmc-2TM Maurer's cleft two transmembrane protein
PF3D7_1100900	PF3D7_1100900.1	Plasmodium falciparum 3D7	Pf3D7_11_v3: 60,928 - 61,769 (-)	exported protein family 1, pseudogene
PF3D7_1101000	PF3D7_1101000.1	Plasmodium falciparum 3D7	Pf3D7_11_v3: 64,441 - 64,842 (+)	erythrocyte membrane protein 1 (PfEMP1), pseudogene
PF3D7_1133400	PF3D7_1133400.1	Plasmodium falciparum 3D7	Pf3D7_11_v3: 1,292,966 - 1,296,696 (+)	apical membrane antigen 1
PF3D7_1200100	PF3D7_1200100.1	Plasmodium falciparum 3D7	Pf3D7_12_v3: 16,973 - 24,497 (+)	erythrocyte membrane protein 1, PfEMP1
PF3D7_1200200	PF3D7_1200200.1	Plasmodium falciparum 3D7	Pf3D7_12_v3: 26,321 - 27,687 (-)	rifin
PF3D7_1200300	PF3D7_1200300.1	Plasmodium falciparum 3D7	Pf3D7_12_v3: 30,078 - 31,261 (-)	rifin
PF3D7_1200400	PF3D7_1200400.1	Plasmodium falciparum 3D7	Pf3D7_12_v3: 32,703 - 41,940 (+)	erythrocyte membrane protein 1, PfEMP1
PF3D7_1218200	PF3D7_1218200.1	Plasmodium falciparum 3D7	Pf3D7_12_v3: 708,394 - 715,718 (-)	symplekin domain-containing protein, putative
PF3D7_1218300	PF3D7_1218300.1	Plasmodium falciparum 3D7	Pf3D7_12_v3: 716,700 - 720,665 (+)	AP-2 complex subunit mu
PF3D7_1218400	PF3D7_1218400.1	Plasmodium falciparum 3D7	Pf3D7_12_v3: 720,516 - 724,845 (-)	triose or hexose phosphate/phosphate translocator, putative
PF3D7_1218500	PF3D7_1218500.1	Plasmodium falciparum 3D7	Pf3D7_12_v3: 725,394 - 730,447 (-)	dynamin-like protein, putative
PF3D7_1218600	PF3D7_1218600.1	Plasmodium falciparum 3D7	Pf3D7_12_v3: 731,430 - 735,541 (-)	arginine--tRNA ligase
PF3D7_1218700	PF3D7_1218700.1	Plasmodium falciparum 3D7	Pf3D7_12_v3: 736,335 - 737,825 (-)	conserved Plasmodium protein, unknown function
PF3D7_1218800	PF3D7_1218800.1	Plasmodium falciparum 3D7	Pf3D7_12_v3: 737,900 - 740,324 (-)	secreted ookinete protein, putative
PF3D7_1218900	PF3D7_1218900.1	Plasmodium falciparum 3D7	Pf3D7_12_v3: 740,675 - 743,452 (-)	WD repeat-containing protein, putative
PF3D7_1219000	PF3D7_1219000.1	Plasmodium falciparum 3D7	Pf3D7_12_v3: 744,724 - 756,058 (+)	formin 2
PF3D7_1219100	PF3D7_1219100.1	Plasmodium falciparum 3D7	Pf3D7_12_v3: 757,218 - 764,201 (+)	clathrin heavy chain, putative
PF3D7_1219200	PF3D7_1219200.1	Plasmodium falciparum 3D7	Pf3D7_12_v3: 764,448 - 765,151 (+)	rifin, pseudogene
PF3D7_1219300	PF3D7_1219300.1	Plasmodium falciparum 3D7	Pf3D7_12_v3: 766,654 - 774,197 (-)	erythrocyte membrane protein 1, PfEMP1
PF3D7_1219300	PF3D7_1219300.1	Plasmodium falciparum 3D7	Pf3D7_12_v3: 766,654 - 774,197 (-)	erythrocyte membrane protein 1, PfEMP1
PF3D7_1254600	PF3D7_1254600.1	Plasmodium falciparum 3D7	Pf3D7_12_v3: 2,221,835 - 2,222,848 (+)	stevor
PF3D7_1373200	PF3D7_1373200.1	Plasmodium falciparum 3D7	Pf3D7_13_v3: 2,875,991 - 2,876,203 (+)	Plasmodium exported protein, unknown function, fragment
PF3D7_1373300	PF3D7_1373300.1	Plasmodium falciparum 3D7	Pf3D7_13_v3: 2,877,908 - 2,879,141 (+)	rifin
PF3D7_1373400	PF3D7_1373400.1	Plasmodium falciparum 3D7	Pf3D7_13_v3: 2,881,591 - 2,882,956 (+)	rifin
PF3D7_1373500	PF3D7_1373500.1	Plasmodium falciparum 3D7	Pf3D7_13_v3: 2,884,786 - 2,892,340 (-)	erythrocyte membrane protein 1, PfEMP1
PF3D7_1300100	PF3D7_1300100.1	Plasmodium falciparum 3D7	Pf3D7_13_v3: 21,364 - 28,787 (+)	erythrocyte membrane protein 1, PfEMP1
PF3D7_1300200	PF3D7_1300200.1	Plasmodium falciparum 3D7	Pf3D7_13_v3: 30,605 - 31,881 (-)	rifin
PF3D7_1300300	PF3D7_1300300.1	Plasmodium falciparum 3D7	Pf3D7_13_v3: 33,358 - 45,388 (-)	erythrocyte membrane protein 1, PfEMP1
PF3D7_1400100	PF3D7_1400100.1	Plasmodium falciparum 3D7	Pf3D7_14_v3: 1,393 - 5,343 (+)	erythrocyte membrane protein 1 (PfEMP1), pseudogene
PF3D7_1400500	PF3D7_1400500.1	Plasmodium falciparum 3D7	Pf3D7_14_v3: 17,469 - 18,808 (-)	rifin
PF3D7_1400700	PF3D7_1400700.1	Plasmodium falciparum 3D7	Pf3D7_14_v3: 24,337 - 25,320 (-)	stevor
PF3D7_1479500	PF3D7_1479500.1	Plasmodium falciparum 3D7	Pf3D7_14_v3: 3,269,494 - 3,270,496 (+)	stevor
PF3D7_1479600	PF3D7_1479600.1	Plasmodium falciparum 3D7	Pf3D7_14_v3: 3,272,578 - 3,273,848 (+)	rifin
PF3D7_1479700	PF3D7_1479700.1	Plasmodium falciparum 3D7	Pf3D7_14_v3: 3,276,230 - 3,277,501 (+)	rifin
PF3D7_1479800	PF3D7_1479800.1	Plasmodium falciparum 3D7	Pf3D7_14_v3: 3,279,500 - 3,280,662 (+)	rifin
PF3D7_1479900	PF3D7_1479900.1	Plasmodium falciparum 3D7	Pf3D7_14_v3: 3,282,729 - 3,283,752 (+)	stevor
PF3D7_1480000	PF3D7_1480000.1	Plasmodium falciparum 3D7	Pf3D7_14_v3: 3,285,900 - 3,287,003 (+)	rifin
PF3D7_1480100	PF3D7_1480100.1	Plasmodium falciparum 3D7	Pf3D7_14_v3: 3,290,953 - 3,291,501 (+)	erythrocyte membrane protein 1 (PfEMP1), pseudogene
